# Pathway-based polygenic score analysis identifies the NRF2-KEAP1 and mRNA splicing - minor pathways as enriched in shared genetic variation between chronotype and bipolar disorder

**DOI:** 10.1101/2024.02.16.24302920

**Authors:** Laura Fahey, Lorna M. Lopez

## Abstract

**Author Summary:** This study investigates shared genetic influences that may contribute to the circadian rhythm disruption and sleep issues in neurodevelopmental and neuropsychiatric conditions. Using polygenic score analysis on large-scale genetic studies of autism, attention-deficit/hyperactivity disorder, schizophrenia, and bipolar disorder, we tested their ability to predict chronotype and insomnia status of participants in the UK Biobank. Our findings reveal that polygenic scores for autism, schizophrenia, and bipolar disorder are associated with an evening chronotype, while polygenic scores for attention-deficit/hyperactivity disorder, autism, schizophrenia, and bipolar disorder are associated with insomnia. Pathway analysis identified the enrichment of shared genetic variation between chronotype and bipolar disorder in the NRF2-KEAP1 and mRNA splicing minor pathways. Previous studies have linked the NRF2-KEAP1 pathway to the pathology of bipolar disorder and schizophrenia. NRF2 and splicing components have been previously reported to be rhythmically regulated by circadian clock genes. These results suggest a potential role for the NRF2-KEAP1 and mRNA splicing minor pathways in mediating circadian rhythm disturbances in bipolar disorder, providing insights into the genetic basis of sleep issues in neuropsychiatric conditions.

It has been postulated that circadian dysfunction may contribute to the sleep problems prevalent in neurodevelopmental and neuropsychiatric conditions. Genetic correlations between numerous pairs of neurodevelopmental or neuropsychiatric and sleep phenotypes have been identified. We hypothesize that this overlapping genetic variation is enriched in certain biological pathways.

We used genome-wide polygenic score analysis to confirm previously reported genetic correlations and pathway-based polygenic score analysis to identify enriched pathways. We created polygenic scores using summary statistics from the largest genome-wide association studies (GWAS) of autism (AUT), attention-deficit/hyperactivity disorder (ADHD), schizophrenia (SCZ) and bipolar disorder (BP). We tested the performance of these polygenic scores in predicting chronotype and insomnia status of UK Biobank participants. For the pathway-based polygenic scores, we restricted genetic variation to SNPs that mapped to genes within 451 pathways from the Reactome database.

Genome-wide polygenic scores for AUT, SCZ and BP were found to be associated with an evening chronotype, and polygenic scores for ADHD, AUT, SCZ and BP were found to be associated with insomnia status. Pathway-based polygenic score analysis identified the *NRF2 KEAP1* and *mRNA splicing minor* pathways as being enriched for genetic variation overlapping between chronotype and BP. For the *NRF2 KEAP1* pathway, the signal is enriched in the subset of genes that function with KEAP1 to regulate *NRF2* expression. Examination of eQTL data pointed to BP associated SNPs within these gene-sets being associated with expression changes of many genes to which they map. A number of these eQTL SNPs were reported to be genome-wide significant for SCZ in previous studies.

These results demonstrate that the overlapping genetic variation between chronotype and BP is enriched in genes involved in the *NRF2-KEAP1* and *mRNA splicing minor* pathways. Animal model and human cell line studies have previously linked the NRF2 pathway to the pathology of BP and SCZ. Additionally, NRF2 and splicing components have been reported to be rhythmically regulated by circadian clock genes. Our results suggest that these pathways could be involved in mediating the disrupted circadian rhythm phenotype of BP.
