## Supplementary Table for "Pathway-based polygenic score analysis identifies the NRF2-KEAP1 and mRNA splicing - minor pathways as enriched in shared genetic variation between chronotype and bipolar disorder"

### Sheet: Supplementary Table 1
Supplementary Table 1: Genome-wide polygenic score results.
Metrics for the performance of the genome-wide polygenic scores based on GWAS effect sizes for ADHD, AUT, BP and SCZ, in the prediction of Chonotype and Insomnia.
Method	Target phenotype	Discovery phenotype	R2	R2 Lower bound	R2 upper bound	P
SBayesRC	Chronotype	ADHD	1.62e-09	na	na	0.9794
		AUT	0.0003573	0.000250976	0.000482422	2.2e-16
		BP	2.973e-05	5.71114e-06	7.2492e-05	0.0004839
		SCZ	0.0005133	0.000384006	0.000661353	2.2e-16
	Insomnia	ADHD	0.002361	0.0019887	0.00276404	2.2e-16
		AUT	3.689e-05	4.29047e-06	0.000101505	0.002929
		BP	0.0001097	4.18873e-05	0.00020949	2.897e-07
		SCZ	3.316e-05	3.07259e-06	9.52475e-05	0.004794
PRSice	Chronotype	ADHD	1.1261e-11	na	na	0.998286
		AUT	0.00014	8.15532e-05	0.00022965	9.95453e-15
		BP	1.2208e-05	0	4.30593e-05	0.025612
		SCZ	0.000162447	9.37025e-05	0.000249972	3.69244e-16
	Insomnia	ADHD	0.00150738	0.00121103	0.00183078	1.42727e-80
		AUT	0.000151693	6.91454e-05	0.000266234	1.61005e-09
		BP	0.00012127	4.90402e-05	0.00022563	7.32567e-08
		SCZ	0.000141049	6.18255e-05	0.000252003	6.38368e-09

### Sheet: Supplementary Table 2
Supplementary Table 2: Chronotype pathway-based polygenic score results.
Metrics for the performance of the top four pathway-based polygenic score, for each GWAS discovery phenotype in the prediction of Chonotype. Statistically significant pathways are highlighted in bold.
Discovery Phenotype	Gene-set	Number of SNPs	R2	R2 lower bound	R2 Upper bound	P	Competitive P	R2 per SNP
AUT	Scavenging of heme from plasma	152	7.31146e-05	3.01239e-05	0.000134853	4.43136e-08	9.99e-05	4.80921e-07
	Antigen processing cross presentation	1003	5.48737e-05	1.88829e-05	0.000109614	2.12521e-06	0.00119976	5.47358e-08
	MAPK6 MAPK4 signalling	1111	5.44864e-05	1.8656e-05	0.000109066	2.308e-06	0.00179964	4.90549e-08
	Circadian clock	1067	4.82184e-05	1.50676e-05	0.000100119	8.817e-06	0.00219956	4.51734e-08
SCZ	mRNA splicing minor pathway	544	5.61938e-05	1.9629e-05	0.000111551	1.64912e-06	0.0009998	3.03309e-09
	Nucleotide binding domain leucine rich repeat containing receptor NLR signalling pathways	749	5.17265e-05	1.70264e-05	0.00010522	4.26924e-06	0.00139972	6.90254e-08
	Diseases of metabolism	4043	7.94673e-05	3.42076e-05	0.000143517	1.20563e-08	0.00159968	1.96636e-08
	RNA polymerase I transcription	585	5.32218e-05	1.7889e-05	0.000107348	3.10406e-06	0.00179964	9.09402e-08
BP	mRNA splicing - minor pathway	518	7.49707e-05	3.12551e-05	0.000126181	3.1773e-08	1.33e-05	1.44731e-07
	KEAP1 NRF2 Pathway	1356	7.1752e-05	2.91894e-05	0.000133133	6.25574e-08	1.33e-05	5.29498e-08
	PTEN regulation	1825	4.29203e-05	1.21336e-05	9.25281e-05	2.849e-05	0.00059988	2.35068e-08
	RAB GEFS exchange GTP for GDP on RABS	1422	3.89794e-05	1.00827e-05	8.66978e-05	6.65142e-05	0.00119976	2.74262e-08
ADHD	Signalling by ALK in cancer	692	3.27533e-05	7.07968e-06	7.71787e-05	0.000249371	0.00519896	4.73988e-08
	Autophagy	1314	2.58184e-05	4.07557e-06	6.63136e-05	0.00114561	0.00619876	1.96347e-08
	Regulation of insulin like growth factor IGF transport and uptake by insulin like grwth factoor binding proteins IGFBPS	1356	2.55504e-05	3.96946e-06	6.58837e-05	0.00121572	0.0069986	1.88791e-08
	Senaphorin interactions	1033	2.3812e-05	3.30222e-06	6.30737e-05	0.00178917	0.0107978	2.30397e-08

### Sheet: Supplementary Table 3
Supplementary Table 3: Insomnia pathway-based polygenic score results.
Metrics for the performance of the top four pathway-based polygenic score, for each GWAS discovery phenotype in the prediction of Insomnia.
Discovery Phenotype	Gene Set	Number of SNPs	R2	R2 lower bound	R2 Upper bound	P	Competitive P
	RAC3 GTPase Cycle	1510	9.18339e-05	3.11562e-05	0.000184516	2.67949e-06	0.00079984
AUT	DNA Damage Telomere Stress Induced Senescence	349	4.73254e-05	8.28249e-06	0.000118381	0.000752712	0.00479904
	RHO GTPase Cycle	768	4.81598e-05	8.63375e-06	0.000119699	0.000675832	0.00579884
	Signaling by NOTCH	2805	6.25495e-05	1.52685e-05	0.000141841	0.00010711	0.00939812
SCZ	FCERI Mediated NFkB Activation	978	8.46886e-05	2.7001e-05	0.000174464	6.73537e-06	0.00019996
	Nuclear Events Mediated by NRF2	940	8.33417e-05	2.62428e-05	0.000172529	7.97178e-06	0.00019996
	Potential Therapeutics for SARS	1306	7.27735e-05	2.04694e-05	0.000157168	3.00374e-05	0.00079984
	DNA Damage Telomere Stress Induced Senescence	321	5.0719e-05	1.82942e-05	0.000151034	3.4245e-05	0.00139972
BP	Signaling by NOTCH4	1110	8.14567e-05	2.51585e-05	0.000169894	1.02556e-05	0.00059988
	FCERI Mediated NFkB Activation	987	6.01309e-05	1.40237e-05	0.000138381	0.000150378	0.00119976
	Nuclear Events Mediated by NRF2	936	5.1383e-05	9.97653e-06	0.000124934	0.000458517	0.0039992
	Signaling by PDGF	1061	5.2387e-05	1.04216e-05	0.000126497	0.000403239	0.004999
ADHD	RHO GTPases Activate Formins	1401	0.000185305	9.23868e-05	0.00031021	2.59378e-11	0.00059988
	Procesing of capped intron containing pre-mRNA	2271	0.00021465	0.000113426	0.000347854	7.14745e-13	0.00059988
	Antigen Processing Ubiquitination Proteasome Degradation	3000	0.000234543	0.000128009	0.000373053	6.29467e-14	0.00059988
	Resolution of Sister Chromatid Cohesion	1200	0.000152925	6.99781e-05	0.000267865	1.3835e-09	0.00079984

### Sheet: Supplementary Table 4
Supplementary Table 4: Pathway-based BP polygenic score results for NRF2 KEAP1 subpathways in predicting chronotype
Gene Set	Number of genes	Number of SNPs	R2	R2 lower bound	R2 Upper bound	P	Competitive P	R2 per SNP
Regulation of BACH1 activity	11	179	1.11321e-05	0	4.10169e-05	0.0330548	0.079992	6.20112e-08
Regulation of NRF2 by KEAP1	26	364	5.00153e-05	1.60332e-05	0.000102818	6.24569e-06	0.000186664	1.37363e-07
Nuclear Events Mediated by NRF2	79	937	2.64e-05	4.3e-06	6.74e-05	0.00102	0.0068	2.8175e-08

### Sheet: Supplementary Table 5
Supplementary Table 5: Expression quantitative trait loci (eQTL) results.
eQTL data was examined in the QTLBase database to idenfy SNPs within the KEAP1 NRF2 and mRNA Splicing - Minor pathways that are associated with expression changes of the genes to which they map.
KEAP1 NRF2 Pathway
Gene	SNP	BP allele	BP P	eQTL allele	Tissue(s)	Effect size	P value	FDR (if available)	Expression change associated with BP allele	Note
CUL3	rs6748341	A	5.719e-05	G	brain cortex	0.1573	4.91e-06	na	Decreased	SCZ P = 6.73E-10
	rs11681451	T	3.451e-05	C	Cortex	0.1671	1.81e-06	na	Decreased	SCZ P = 5.56E-10
				C	Hippocampus	0.1588	1.95e-05	na	Decreased
				C	Caudate	0.2156	2.33e-05	na	Decreased
PSMD2	rs843355	C	5.054e-06	T	Blood-Neutrophils CD16+	-0.1687	1.38e-06	na	Increased
				T	Blood-Monocyte	-0.1761	1.79e-06	na	Increased
				T	Blood-T cell CD4+	-0.1412	1.91e-06	na	Increased
				T	Blood-T cell CD8+ activated	-0.1427	2.06e-06	na	Increased
				T	Blood-B cell	-0.1232	3.32e-06	na	Increased
				T	Blood-T cell CD8+	-0.1526	4.77e-05	na	Increased
PSMB10	rs5923	G	1.175e-05	A	Blood	-0.3636	4.2e-09	na	Increased
				A	Blood-Monocytes CD14+	-0.0656	5.11e-09	5.43e-07	Increased
				A	Blood-Neutrophils CD16+	-0.067	2.94e-07	0.000109	Increased
				G	Blood-Monocytes CD14+	-0.119	9.56e-07	0.000193	Decreased
				G	Blood-Neutrophils CD16+	-0.1181	8.21e-06	0.0011	Decreased
mRNA Splicing - Minor Pathway
Gene	SNP	BP allele	BP P	eQTL allele	Tissue(s)	Effect size	P value	FDR (if available)	Expression change associated with BP allele	Note
SF3B1	rs55775495	C	1.275e-06	T	Central Nervous System	-0.1514	2.68e-15	na	Increased	SCZ P = 2.96E-10
				T	Peripheral Nervous System	-0.1308	9.58e-10	na	Increased
				T	Brain-Cerebellum	-0.2394	1.13e-06	na	Increased
				T	Brain-Caudate	-0.2546	2.19e-06	na	Increased
SF3B2	rs2270448	G	9.633e-07	T	brain cerebellum	0.3387	1.28e-05	na	Decreased
	rs4604890	C	1.088e-07	T	Central Nervous System	0.0931	0.00029	na	Decreased
				T	Blood	0.069	0.000154	na	Decreased
POLR2H	rs62287507	C	5.596e-05	T	Blood	4.7223	2.33e-06	0.0015	Increased
SNRNP200	rs772178	A	4.125e-05	G	blood neutrophils CD16+	-0.19	2.02e-11	na	Increased
PRPF6	rs3829704	C	0.0001457	C	Lymphocyte	-0.8127	1.29e-31	na	Decreased
				T	Blood	0.8674	3.95e-11	na	Decreased
				T	Blood-T cell CD4+ activated	0.6792	1.48e-07	na	Decreased
				T	brain cortex	-0.297	1.2e-06	na	Increased
				T	brain caudate	-0.2889	6e-06	na	Increased

### Sheet: Supplementary Table 6
Supplementary Table 6: MAGMA Gene-set analysis results.
Each gene-set was tested for enrichement of genome-wide association study (GWAS) identified genetic variation assoiciated with bipolar disord (BP), chronotype and schizophrenia (SCZ).
GWAS Phenotype	Gene-set	N Genes	Beta	Standard Error	P Value
BP	mRNA splicing - minor pathway	49	-0.17384	0.16224	0.85801
	KEAP1 NRF2 Pathway	104	0.061078	0.10114	0.27296
	Nuclear events mediated by NRF2	76	-0.015496	0.1189	0.55184
	Regulation of NRF2 by KEAP1	25	0.14415	0.18689	0.22026
Chronotype	mRNA splicing - minor pathway	49	0.14526	0.10701	0.087337
	Regulation of NRF2 by KEAP1	25	-0.0006399	0.12596	0.50203
	KEAP1 NRF2 Pathway	104	0.057203	0.10244	0.28829
	Nuclear events mediated by NRF2	76	0.086008	0.11739	0.23189
SCZ	mRNA splicing - minor pathway	49	0.097795	0.18121	0.29471
	Regulation of NRF2 by KEAP1	25	0.34167	0.20832	0.0505
	KEAP1 NRF2 Pathway	104	0.1943	0.10769	0.035601
	Nuclear Events Mediated by NRF2	76	0.10179	0.12567	0.20899
